# High- versus low-dose dietary n-3 PUFA treatment produces mixed effects on DNA methylation and epigenetic fidelity in breast adipose tissue

**DOI:** 10.64898/2026.03.18.26348746

**Authors:** David E Frankhouser, Hongwei Holly Yin, Martha A Belury, John W Newman, Lisa D Yee

## Abstract

Long-chain n-3 polyunsaturated fatty acids (n-3 PUFAs) are candidate preventive agents for breast cancer. With emerging evidence of epigenetic regulation of the tumor microenvironment, tissue-level epigenetic effects may represent an important target for cancer prevention. In a randomized Phase II sub-study (high-dose 5 g/day vs low-dose 1 g/day for 12 months; n = 17; *Clinicaltrials.gov*: NCT02295059), DNA methylation (DNAm) of the breast environment was profiled by reduced-representation bisulfite sequencing (RRBS). DNAm was assessed genome-wide, at individual gene promoters, and for locus-level heterogeneity which has been linked to epigenetic dysregulation that can precede breast cancer. Both doses induced promoter DNAm changes, but their responses diverged: low-dose samples showed increased CpG variance and more differentially methylated promoters without pathway enrichment, whereas high-dose samples had reduced DNAm heterogeneity and promoter enrichment in inflammation signaling pathways. Many overlapping differentially methylated promoters changed in opposite directions between doses. The finding that high-dose n-3 PUFA affects DNAm fidelity in the breast adipose suggests a new potential mechanism for n-3 PUFA-mediated prevention of breast cancer development. Together with the dose-specific, directionally discordant DNAm responses in breast adipose, this study has important implications for both advancing n-3 PUFA for breast cancer prevention and dose selection in future n-3 PUFA supplementation trials.
