## Supplemental Table 1 for "High- versus low-dose dietary n-3 PUFA treatment produces mixed effects on DNA methylation and epigenetic fidelity in breast adipose tissue"

### Sheet: WikiPathways_2024_Human_Arm-35_
Term	Overlap	P.value	Adjusted.P.value	Old.P.value	Old.Adjusted.P.value	Odds.Ratio	Combined.Score	Genes	Pathway Notes:
Modulators Of TCR Signaling And T Cell Activation WP5072	1961-05-01	4.77278e-05	0.00663417	0	0	14.1529	140.821	ZAP70;LCK;PTPN6;VAV1;LAT	Immune related
Interferon Type I Signaling WP585	1954-04-01	0.000419086	0.0271233	0	0	12.5841	97.8722	ZAP70;LCK;PTPN6;VAV1	Immune related
T Cell Antigen Receptor TCR Pathway During Staph A. Infection WP3863	1962-04-01	0.000710222	0.0271233	0	0	10.844	78.6183	ZAP70;LCK;PTPN6;LAT	Immune related
T Cell Receptor And Co Stimulatory Signaling WP2583	2025-03-28	0.000780526	0.0271233	0	0	18.7512	134.175	ZAP70;LCK;PTPN6	Immune related
16P11 2 Distal Deletion Syndrome WP4950	2025-03-31	0.00105584	0.0293524	0	0	16.7396	114.723	LAT;SH2B1;TUFM	Not biologically relevant
T Cell Receptor Signaling WP69	1975-04-01	0.00145015	0.0335952	0	0	8.85267	57.8618	ZAP70;LCK;VAV1;LAT	Immune related
Microglia Pathogen Phagocytosis Pathway WP3937	1940-03-01	0.00222401	0.0441625	0	0	12.6621	77.3454	PTPN6;VAV1;LAT	Immune related
T Cell Activation SARS CoV 2 WP5098	1988-04-01	0.00260765	0.045308	0	0	7.4777	44.4871	ZAP70;LCK;LTA;LAT	Immune related
Ca Mediated T Cell Apoptosis Inclusion Body Myositis WP5142	2025-02-20	0.00737831	0.102614	0	0	17.2326	84.5986	ZAP70;LCK	Not significant
TYROBP Causal Network In Microglia WP3945	1962-03-01	0.0076756	0.102614	0	0	7.9318	38.6256	BIN2;RUNX3;LGALS9C	Not significant
Pathogenesis Of SARS CoV 2 Mediated By Nsp9 Nsp10 Complex WP4884	2025-02-21	0.0081205	0.102614	0	0	16.3248	78.5774	ZAP70;LCK	Not significant
Cancer Immunotherapy By PD 1 Blockade WP4585	2025-02-23	0.00970078	0.110025	0	0	14.7686	68.4606	ZAP70;LCK	Not significant
Th17 Cell Differentiation Pathway WP5130	1969-03-01	0.0102901	0.110025	0	0	7.08805	32.4389	ZAP70;LCK;LAT	Not significant
Prolactin Signaling WP2037	1974-03-01	0.012437	0.123481	0	0	6.58722	28.8987	ZAP70;PTPN6;VAV1	Not significant
Inflammatory Response Pathway WP453	1930-02-01	0.0161932	0.150057	0	0	11.0725	45.6539	ZAP70;LCK	Not significant
Purinergic Signaling WP4900	1934-02-01	0.0205348	0.178396	0	0	9.68652	37.6383	P2RY8;P2RX1	Not significant
B Cell Receptor Signaling WP23	1992-03-01	0.022154	0.181142	0	0	5.2502	20.0019	LCK;PTPN6;VAV1	Not significant
Lacto Series Sphingolipid Metabolism WP5303	2025-01-06	0.0383762	0.29143	0	0	30.7984	100.413	FUT2	Not significant
IL3 Signaling WP286	1949-02-01	0.0404234	0.29143	0	0	6.59009	21.1433	PTPN6;VAV1	Not significant
IL4 Signaling WP395	1950-02-01	0.0419323	0.29143	0	0	6.45247	20.4653	DOK2;PTPN6	Not significant
Kit Receptor Signaling WP304	1953-02-01	0.0465833	0.308337	0	0	6.072	18.6199	PTPN6;VAV1	Not significant
Type III Interferon Signaling WP2113	2025-01-10	0.0631449	0.382427	0	0	17.1068	47.2545	IFNLR1	Not significant
Neuroinflammation And Glutamatergic Signaling WP5083	3/140	0.0632793	0.382427	0	0	3.40244	9.3914	GRM4;SLC6A9;LTA	Not significant
Neolacto Series Sphingolipid Metabolism WP5302	2025-01-11	0.0692375	0.38496	0	0	15.3953	41.1089	FUT2	Not significant
Induction Of Autophagy And TLR Signaling By Graphene Oxide WP5336	2025-01-11	0.0692375	0.38496	0	0	15.3953	41.1089	TLR9	Not significant
16P11 2 Proximal Deletion Syndrome WP4949	1974-02-01	0.0837015	0.447481	0	0	4.29644	10.6573	SPN;C16ORF54	Not significant
Cancer Immunotherapy By CTLA4 Blockade WP4582	2025-01-14	0.0872803	0.449332	0	0	11.8408	28.8753	PTPN6	Not significant
GPCRs Class C Metabotropic Glutamate Pheromone WP501	2025-01-15	0.0932172	0.462757	0	0	10.9945	26.0879	GRM4	Not significant
Platelet Mediated Interactions W Vascular And Circulating Cells WP4462	2025-01-17	0.104976	0.481282	0	0	9.61919	21.6819	SELPLG	Not significant
Cells And Molecules Involved In Acute Inflammatory Response WP4493	2025-01-17	0.104976	0.481282	0	0	9.61919	21.6819	SELPLG	Not significant
Congenital Generalized Lipodystrophy WP5101	2025-01-18	0.110799	0.481282	0	0	9.0529	19.9167	LPIN1	Not significant
MYD88 Distinct Input Output Pathway WP3877	2025-01-18	0.110799	0.481282	0	0	9.0529	19.9167	TLR9	Not significant
Small Ligand GPCRs WP247	2025-01-19	0.116584	0.491065	0	0	8.54953	18.3742	S1PR4	Not significant
Ether Lipid Biosynthesis WP5275	2025-01-20	0.122331	0.500119	0	0	8.09914	17.0165	LPIN1	Not significant
Complement System WP2806	1995-02-01	0.126969	0.502337	0	0	3.32275	6.85754	GNA15;SELPLG	Not significant
PKC Gamma Calcium Signaling In Ataxia WP4760	2025-01-22	0.133716	0.502337	0	0	7.32706	14.7423	GNA15	Not significant
Transcription Factor Regulation In Adipogenesis WP3599	2025-01-22	0.133716	0.502337	0	0	7.32706	14.7423	LPIN1	Not significant
Glycosylation And Related Congenital Defects WP4521	2025-01-25	0.150518	0.523209	0	0	6.41021	12.1388	MAGT1	Not significant
COVID 19 Structural Coverage Map WP5145	2025-01-26	0.156046	0.523209	0	0	6.15349	11.4307	NLRP12	Not significant
7 Oxo C And 7 Beta HC Pathways WP5064	2025-01-27	0.161539	0.523209	0	0	5.91652	10.7859	ACOT7	Not significant
Glycerophospholipid Biosynthetic Pathway WP2533	2025-01-30	0.177806	0.523209	0	0	5.30366	9.15977	LPIN1	Not significant
GPR143 In Melanocytes And Retinal Pigment Epithelium Cells WP4941	2025-01-30	0.177806	0.523209	0	0	5.30366	9.15977	GNA15	Not significant
Type I Interferon Induction And Signaling SARS CoV 2 Infection WP4868	2025-01-31	0.183158	0.523209	0	0	5.12661	8.70195	TLR9	Not significant
Toll Like Receptor Signaling Related To MyD88 WP3858	2025-01-31	0.183158	0.523209	0	0	5.12661	8.70195	TLR9	Not significant
2Q11 2 Copy Number Variation Syndrome WP5221	1932-01-01	0.188476	0.523209	0	0	4.96099	8.27883	ASTL	Not significant
Endothelin Pathways WP2197	1932-01-01	0.188476	0.523209	0	0	4.96099	8.27883	GNA15	Not significant
Monoamine Transport WP727	1932-01-01	0.188476	0.523209	0	0	4.96099	8.27883	CDC25C	Not significant
White Fat Cell Differentiation WP4149	1932-01-01	0.188476	0.523209	0	0	4.96099	8.27883	WNT10B	Not significant
Leukocyte Intrinsic Hippo Pathway Functions WP4542	1934-01-01	0.199008	0.523209	0	0	4.65985	7.52291	FERMT3	Not significant
Influence Of Laminopathies On Wnt Signaling WP4844	1935-01-01	0.204224	0.523209	0	0	4.52257	7.18429	WNT10B	Not significant
Wnt Signaling In Kidney Disease WP4150	1936-01-01	0.209405	0.523209	0	0	4.39313	6.8686	WNT10B	Not significant
Zinc Homeostasis WP3529	1936-01-01	0.209405	0.523209	0	0	4.39313	6.8686	MT3	Not significant
Adipogenesis WP236	2/131	0.209462	0.523209	0	0	2.39111	3.73782	WNT10B;LPIN1	Not significant
Interferon Mediated Signaling WP4558	1937-01-01	0.214553	0.523209	0	0	4.27089	6.57374	IFNLR1	Not significant
IL2 Signaling WP49	1937-01-01	0.214553	0.523209	0	0	4.27089	6.57374	LCK	Not significant
Genetic Causes Of Porto Sinusoidal Vascular Disease WP5269	1937-01-01	0.214553	0.523209	0	0	4.27089	6.57374	TLR9	Not significant
Thymic Stromal Lymphopoietin TSLP Signaling WP2203	1937-01-01	0.214553	0.523209	0	0	4.27089	6.57374	LCK	Not significant
Network Map Of SARS CoV 2 Signaling WP5115	3/254	0.229	0.526441	0	0	1.84638	2.72162	ZAP70;LCK;PTPN6	Not significant
ATM Signaling WP2516	1940-01-01	0.229799	0.526441	0	0	3.94176	5.79656	CDC25C	Not significant
PDGF Pathway WP2526	1940-01-01	0.229799	0.526441	0	0	3.94176	5.79656	VAV1	Not significant
NRF2 Pathway WP2884	2/141	0.23334	0.526441	0	0	2.21796	3.22771	SLC6A9;GSTM5	Not significant
Nucleotide Binding Oligomerization Domain NOD Pathway WP1433	1941-01-01	0.234815	0.526441	0	0	3.84302	5.56837	NLRP12	Not significant
IL6 Signaling WP364	1943-01-01	0.244751	0.533911	0	0	3.65965	5.15102	VAV1	Not significant
Notch Signaling WP268	1944-01-01	0.24967	0.533911	0	0	3.57436	4.95984	PTCRA	Not significant
Perturbations Host Cell Autophagy Induced By SARS CoV 2 Prots WP4936	1944-01-01	0.24967	0.533911	0	0	3.57436	4.95984	CALCOCO2	Not significant
EGF EGFR Signaling WP437	2/159	0.276639	0.558199	0	0	1.96188	2.5211	DOK2;VAV1	Not significant
Oxysterols Derived From Cholesterol WP4545	1951-01-01	0.283229	0.558199	0	0	3.07287	3.87642	ACOT7	Not significant
Copper Homeostasis WP3286	1951-01-01	0.283229	0.558199	0	0	3.07287	3.87642	MT3	Not significant
Notch Signaling WP61	1954-01-01	0.297152	0.558199	0	0	2.89849	3.51736	LCK	Not significant
TGF Beta Receptor Signaling WP560	1954-01-01	0.297152	0.558199	0	0	2.89849	3.51736	RUNX3	Not significant
Overlap Between Signal Transduction Pathways LMNA Laminopathies WP4879	1955-01-01	0.301732	0.558199	0	0	2.84467	3.40853	WNT10B	Not significant
DNA IR Double Strand Breaks And Cellular Response Via ATM WP3959	1955-01-01	0.301732	0.558199	0	0	2.84467	3.40853	CDC25C	Not significant
Hematopoietic SC Differentiation WP2849	1955-01-01	0.301732	0.558199	0	0	2.84467	3.40853	VAV1	Not significant
IL18 Signaling WP4754	1956-01-01	0.306284	0.558199	0	0	2.79281	3.30458	LCK	Not significant
Mitochondrial Complex I Assembly Model OXPHOS System WP4324	1956-01-01	0.306284	0.558199	0	0	2.79281	3.30458	NDUFS5	Not significant
N Glycan Biosynthesis WP5153	1957-01-01	0.310805	0.558199	0	0	2.7428	3.20521	MGAT5B	Not significant
TGF Beta Receptor Signaling In Skeletal Dysplasias WP4816	1958-01-01	0.315298	0.558199	0	0	2.69455	3.11015	RUNX3	Not significant
Oxidative Phosphorylation WP623	1960-01-01	0.324196	0.558199	0	0	2.60294	2.93197	NDUFS5	Not significant
2Q13 Copy Number Variation Syndrome WP5222	1960-01-01	0.324196	0.558199	0	0	2.60294	2.93197	RGPD8	Not significant
TAR Syndrome WP5362	1962-01-01	0.33298	0.558199	0	0	2.51735	2.76826	LCK	Not significant
Metapathway Biotransformation Phase I And II WP702	2/183	0.334101	0.558199	0	0	1.69967	1.86337	KCNAB2;GSTM5	Not significant
Ras Signaling WP4223	2/184	0.336473	0.558199	0	0	1.69025	1.84108	ZAP70;LAT	Not significant
Endochondral Ossification WP474	1963-01-01	0.337329	0.558199	0	0	2.47662	2.69134	RUNX3	Not significant
Endochondral Ossification With Skeletal Dysplasias WP4808	1963-01-01	0.337329	0.558199	0	0	2.47662	2.69134	RUNX3	Not significant
RAC1 PAK1 P38 MMP2 Pathway WP3303	1968-01-01	0.358656	0.57312	0	0	2.29122	2.3494	DOK2	Not significant
miRNA Regulation Of DNA Damage Response WP1530	1969-01-01	0.362839	0.57312	0	0	2.25741	2.28856	CDC25C	Not significant
Sterol Regulatory Element Binding Proteins SREBP Signaling WP1982	1969-01-01	0.362839	0.57312	0	0	2.25741	2.28856	LPIN1	Not significant
DNA Damage Response WP707	1969-01-01	0.362839	0.57312	0	0	2.25741	2.28856	CDC25C	Not significant
Leptin Signaling WP2034	1971-01-01	0.371123	0.574102	0	0	2.19269	2.17344	SH2B1	Not significant
Focal Adhesion WP306	2/199	0.37172	0.574102	0	0	1.56036	1.54415	PARVB;VAV1	Not significant
Extrafollicular And Follicular B Cell Activation By SARS CoV 2 WP5218	1974-01-01	0.383351	0.585558	0	0	2.10226	2.01566	PTCRA	Not significant
Regulatory Circuits Of STAT3 Signaling WP4538	1978-01-01	0.399288	0.599187	0	0	1.99265	1.8294	IFNLR1	Not significant
Clock Controlled Autophagy In Bone Metabolism WP5205	1980-01-01	0.407102	0.599187	0	0	1.94201	1.74527	WNT10B	Not significant
DNA IR Damage And Cellular Response Via ATR WP4016	1981-01-01	0.410971	0.599187	0	0	1.91764	1.70522	CDC25C	Not significant
Apoptosis WP254	1984-01-01	0.422429	0.599187	0	0	1.84804	1.59252	LTA	Not significant
Polycystic Kidney Disease Pathway WP2571	1984-01-01	0.422429	0.599187	0	0	1.84804	1.59252	WNT10B	Not significant
Acute Viral Myocarditis WP4298	1985-01-01	0.4262	0.599187	0	0	1.82595	1.55726	PTCRA	Not significant
ncRNAs In Wnt Signaling In Hepatocellular Carcinoma WP4336	1985-01-01	0.4262	0.599187	0	0	1.82595	1.55726	WNT10B	Not significant
Hair Follicle Development Cytodifferentiation Stage 3 Of 3 WP2840	1987-01-01	0.433666	0.599187	0	0	1.78331	1.48992	RUNX3	Not significant
Cytoplasmic Ribosomal Proteins WP477	1988-01-01	0.437364	0.599187	0	0	1.76272	1.45775	RPS2	Not significant
TNF Alpha Signaling WP231	1989-01-01	0.441037	0.599187	0	0	1.7426	1.42654	PTPRCAP	Not significant
GPCRs Other WP117	1991-01-01	0.448312	0.599187	0	0	1.7037	1.36682	GPR132	Not significant
P53 Transcriptional Gene Network WP4963	1991-01-01	0.448312	0.599187	0	0	1.7037	1.36682	CDC25C	Not significant
G Protein Signaling WP35	1991-01-01	0.448312	0.599187	0	0	1.7037	1.36682	GNA15	Not significant
lncRNA In Canonical Wnt Signaling And Colorectal Cancer WP4258	1993-01-01	0.455494	0.602987	0	0	1.6665	1.31049	WNT10B	Not significant
Toll Like Receptor Signaling WP75	1995-01-01	0.462582	0.606594	0	0	1.63088	1.25729	TLR9	Not significant
Wnt Signaling And Pluripotency WP399	1/101	0.483303	0.627616	0	0	1.53256	1.11434	WNT10B	Not significant
NF1 Copy Number Variation Syndrome WP5366	1/104	0.493364	0.627616	0	0	1.48769	1.05107	EXOC7	Not significant
Cytokine Cytokine Receptor Interaction WP5473	2/255	0.495442	0.627616	0	0	1.21152	0.85086	LTA;IFNLR1	Not significant
Electron Transport Chain OXPHOS System In Mitochondria WP111	1/105	0.496675	0.627616	0	0	1.47332	1.03106	NDUFS5	Not significant
Macrophage Stimulating Protein MSP Signaling WP5353	1/108	0.506478	0.632578	0	0	1.43179	0.974011	WNT10B	Not significant
DNA Damage Response Only ATM Dependent WP710	1/109	0.509703	0.632578	0	0	1.41846	0.95594	WNT10B	Not significant
Wnt Signaling WP428	1/113	0.522396	0.642594	0	0	1.36752	0.887973	WNT10B	Not significant
Embryonic Stem Cell Pluripotency Pathways WP3931	1/117	0.534763	0.646088	0	0	1.3201	0.826292	WNT10B	Not significant
Osteoblast Differentiation And Related Diseases WP4787	1/118	0.537805	0.646088	0	0	1.30875	0.811765	WNT10B	Not significant
22Q11 2 Copy Number Variation Syndrome WP4657	1/119	0.540827	0.646088	0	0	1.2976	0.797574	CCDC188	Not significant
Cell Cycle WP179	1/120	0.54383	0.646088	0	0	1.28663	0.783708	CDC25C	Not significant
mRNA Processing WP411	1/125	0.558553	0.657956	0	0	1.23443	0.718942	CSTF3	Not significant
Overview Of Proinflammatory And Profibrotic Mediators WP5095	1/129	0.56999	0.663603	0	0	1.19562	0.672098	LTA	Not significant
Angiopoietin Like Protein 8 Regulatory Pathway WP3915	1/132	0.578375	0.663603	0	0	1.16806	0.639549	EXOC7	Not significant
Cell Lineage Map For Neuronal Differentiation WP5417	1/132	0.578375	0.663603	0	0	1.16806	0.639549	SLC6A9	Not significant
Measles Virus Infection WP4630	1/136	0.589303	0.663603	0	0	1.13322	0.599262	TLR9	Not significant
2Q37 Copy Number Variation Syndrome WP5224	1/136	0.589303	0.663603	0	0	1.13322	0.599262	GPR35	Not significant
Brain Derived Neurotrophic Factor BDNF Signaling WP2380	1/137	0.591991	0.663603	0	0	1.12483	0.589707	SH2B1	Not significant
Nuclear Receptors Meta Pathway WP2882	2/314	0.608054	0.676156	0	0	0.979467	0.487277	SLC6A9;GSTM5	Not significant
Regulation Of Actin Cytoskeleton WP51	1/150	0.625384	0.689682	0	0	1.02601	0.481599	VAV1	Not significant
Breast Cancer Pathway WP4262	1/154	0.635103	0.689682	0	0	0.998987	0.453509	WNT10B	Not significant
Nonalcoholic Fatty Liver Disease WP4396	1/154	0.635103	0.689682	0	0	0.998987	0.453509	NDUFS5	Not significant
Sudden Infant Death Syndrome SIDS Susceptibility Pathways WP706	1/157	0.642227	0.692012	0	0	0.979626	0.433792	RUNX3	Not significant
Epithelial To Mesenchymal Transition In Colorectal Cancer WP4239	1/160	0.649213	0.694158	0	0	0.960997	0.415145	WNT10B	Not significant
Chemokine Signaling WP3929	1/165	0.660557	0.700896	0	0	0.931462	0.386251	VAV1	Not significant
Ciliary Landscape WP4352	1/215	0.755768	0.795847	0	0	0.712019	0.19938	EXOC7	Not significant
GPCRs Class A Rhodopsin Like WP455	1/259	0.817319	0.844005	0	0	0.589267	0.11887	GPR35	Not significant
Alzheimer 39 S Disease And miRNA Effects WP2059	1/261	0.819717	0.844005	0	0	0.584675	0.116231	WNT10B	Not significant
Alzheimer 39 S Disease WP5124	1/261	0.819717	0.844005	0	0	0.584675	0.116231	WNT10B	Not significant
Cancer Pathways WP5434	2/507	0.845333	0.86398	0	0	0.599165	0.100675	WNT10B;GSTM5	Not significant
ADHD And Autism ASD Pathways WP5420	1/370	0.912441	0.925761	0	0	0.409676	0.0375393	GRM4	Not significant
VEGFA VEGFR2 Signaling WP3888	1/430	0.941264	0.943942	0	0	0.351295	0.0212643	PTPN6	Not significant
Pleural Mesothelioma WP5087	1/437	0.943942	0.943942	0	0	0.34553	0.0199338	WNT10B	Not significant
