## Supplemental Table 3 for "High- versus low-dose dietary n-3 PUFA treatment produces mixed effects on DNA methylation and epigenetic fidelity in breast adipose tissue"

### Sheet: High-dose_DEGs
Gene	Log2FC	padj	T0 Mean	T12 Mean	Low-dose T0 Mean	Low-dose T12 Mean
CCL21	-1.30004	0.0254476	32.7143	13.2857	12	18.75
CCL24	0.2367	0.0439135	36.8571	43.4286	26.1111	21.125
IFIT1	0.300301	8.9017e-10	295.714	364.143	217.333	269.125
IFI44	0.366962	8.55506e-11	187.429	241.714	158.556	184.5
IFIT3	0.569195	0.0190422	105.143	156	87.7778	93.875
MX1	0.642614	1.92331e-30	677.429	1057.57	476.333	547
HLA-DRB1	0.788597	6.96674e-16	1284.43	2218.71	1575.89	1870.38
OAS2	0.796079	7.31972e-05	209.714	364.143	168.444	218
OASL	0.826464	0.0439135	32.1429	57	29	36.625
IRF7	0.972714	0.0040812	61	119.714	54.6667	78.625
DEFA1	1.16445	0.00195525	322.429	722.714	576.333	307.75
TNF	1.38879	0.00220768	44.5714	116.714	37.4444	54.75
FOS	1.48391	0.0439135	563.857	1577.14	515.444	367.875
LTB	2.02892	0.0296931	148.143	604.571	119.111	134.75
MMP9	2.09655	0.0040812	161	688.571	387.667	257.125
CXCL9	2.25756	1.58327e-05	62.8571	300.571	55.1111	54

### Sheet: Low-dose_DEGs
Gene	Log2FC	padj	T0 Mean	T12 Mean	High-dose T0 Mean	High-dose T12 Mean
HLA-DRA	0.0912512	0.0374776	5095.78	5428.5	4511.29	8538.71
HLA-DRB1*	0.247162	6.95266e-06	1575.89	1870.38	1284.43	2218.71
CXCL2	0.286205	0.0305064	76.7778	93.625	51.8571	108
C3AR1	0.48487	1.12366e-05	174.889	244.75	164.857	199.857
CXCL10	0.554068	0.0374776	26.2222	38.5	28.7143	72.4286
C6	0.815982	0.0374776	14.5556	25.625	34.7143	26
